# CovRNN—A recurrent neural network model for predicting outcomes of COVID-19 patients: model development and validation using EHR data

**DOI:** 10.1101/2021.09.27.21264121

**Authors:** Laila Rasmy, Masayuki Nigo, Bijun Sai Kannadath, Ziqian Xie, Bingyu Mao, Khush Patel, Yujia Zhou, Wanheng Zhang, Angela Ross, Hua Xu, Degui Zhi

## Abstract

**Background:** Predicting outcomes of COVID-19 patients at an early stage is critical for optimized clinical care and resource management, especially during a pandemic. Although multiple machine learning models have been proposed to address this issue, based on the need for extensive data pre-processing and feature engineering, these models have not been validated or implemented outside of the original study site.

**Methods:** In this study, we propose CovRNN, recurrent neural network (RNN)-based models to predict COVID-19 patients’ outcomes, using their available electronic health record (EHR) data on admission, without the need for specific feature selection or missing data imputation. CovRNN is designed to predict three outcomes: in-hospital mortality, need for mechanical ventilation, and long length of stay (LOS >7 days). Predictions are made for time-to-event risk scores (survival prediction) and all-time risk scores (binary prediction). Our models were trained and validated using heterogeneous and de-identified data of 247,960 COVID-19 patients from 87 healthcare systems, derived from the Cerner® Real-World Dataset (CRWD). External validation was performed using three test sets (approximately 53,000 patients). Further, the transferability of CovRNN was validated using 36,140 de-identified patients’ data derived from the Optum® de-identified COVID-19 Electronic Health Record v. 1015 dataset (2007–2020).

**Findings:** CovRNN shows higher performance than do traditional models. It achieved an area under the receiving operating characteristic (AUROC) of 93% for mortality and mechanical ventilation predictions on the CRWD test set (vs. 91·5% and 90% for light gradient boost machine (LGBM) and logistic regression (LR), respectively) and 86.5% for prediction of LOS > 7 days (vs. 81·7% and 80% for LGBM and LR, respectively). For survival prediction, CovRNN achieved a C-index of 86% for mortality and 92·6% for mechanical ventilation. External validation confirmed AUROCs in similar ranges.

**Interpretation:** Trained on a large heterogeneous real-world dataset, our CovRNN model showed high prediction accuracy, good calibration, and transferability through consistently good performance on multiple external datasets. Our results demonstrate the feasibility of a COVID-19 predictive model that delivers high accuracy without the need for complex feature engineering.
